# Ischemia promotes hypertrophic nerve trunk formation and enteric neuron cell death in Hirschsprung’s disease

**DOI:** 10.1101/2024.03.14.24304192

**Authors:** Deshu Xu, Weiwei Liang, Chaoting Lan, Lanying Li, Weiyong Zhong, Meng Yao, Xiaoyu Zuo, Jixiao Zeng, Wei Zhong, Qiang Wu, Andrew M Lew, Wenhao Zhou, Huimin Xia, Fan Bai, Yuxia Zhang, Yan Zhang

## Abstract

**Objective:** Enteric nervous system dysfunction is linked to digestive and neurological disorders. Hirschsprung’s disease (HSCR) is characterized by the loss of enteric neuron cells (ENCs) in the distal colon. Embryonic enteric neural crest cell (ENCC) migration defects contribute to HSCR development in some infants, but postnatal factors that regulate ENC fate are undetermined. We sought to establish how postnatal changes contribute to HSCR by profiling the colonic microenvironment of HSCR infants.

**Design:** In this study, we recruited infants with HSCR, infants with anorectal malformations but normal ENC development (CT), and a group of age-matched healthy control subjects. Laboratory findings and clinical manifestations were recorded. Single-cell and spatial transcriptome sequencing were applied to colonic tissues from a sub-cohort of CT and HSCR infants. Patient specimens, a mouse model of neonatal ischemic enterocolitis, and *Sox10* knockdown mouse (*Sox10*^WT/MUT^) were used to reveal the factors that lead to ENC loss in HSCR infants.

**Results:** We discover that intestinal ischemia promotes CLDN1^+^ hypertrophic nerve trunk formation and ENC death. Mechanistically, ischemia leads to defective nitric oxide (NO) signaling in ENCs, which aggravates mitochondria damage and caspase-mediated apoptosis that can be ameliorated by a NO donor drug.

**Conclusion:** We show that ischemia contributes to postnatal ENC loss in HSCR infants and suggest that NO donor drugs may alleviate ischemia-related ENC death.
