## supplemental table 1 for "Ischemia promotes hypertrophic nerve trunk formation and enteric neuron cell death in Hirschsprung’s disease"

### Sheet: Sheet1
Masked_ID (This random ID cannot reveal the identity of the study subjects and was not known to anyone outside the research group)	Age (Month)	Age_index	Gender	Clinical_Classification	Weight	is_HAEC	Abdominal_distension	Vomit	Delayed_fetal_excretion	PTL_count	PTL_index	WBC_count	WBC_index	NEU_count	NEU_index	LYM_count	LYM_index	Mono_count	Mono_index	immune_index	STSeq	group	is_bulkRNA	Seq_cohort	STM_ID	WES_ID
P_125	0-12	121	M	Health	8	N	N	N	N	306	50	5.5	2	1.1	9	3.9	30	0.28	6	1	N	Health	N	N	——	——
P_123	0-12	73	M	Health	7.5	N	N	N	N	245	15	6.7	11	1.41	29	4.62	52	0.4	27	2	N	Health	N	N	——	——
P_128	0-12	137	M	Health	8.5	N	N	N	N	393	104	5.7	3	1	6	3.95	32	0.41	33	5	N	Health	N	N	——	——
P_121	0-12	71	F	Health	7.5	N	N	N	N	288	37	6.8	12	1.16	12	4.9	66	0.48	55	6	N	Health	N	N	——	——
P_134	0-12	40	M	Health	5.8	N	N	N	N	281	33	7.2	23	1.51	37	5.11	75	0.36	18	8	N	Health	N	N	——	——
P_132	0-12	101	M	Health	7	N	N	N	N	273	28	7.9	48	1.5	36	5.85	110	0.32	11	10	N	Health	N	N	——	——
P_119	0-12	69	M	Health	7	N	N	N	N	392	103	6.9	17	1.31	21	4.9	65	0.41	32	13	N	Health	N	N	——	——
P_129	0-12	151	M	Health	9	N	N	N	N	228	9	7.8	43	1.64	47	5.3	88	0.55	76	16	N	Health	N	N	——	——
P_118	>12	221	M	Health	13	N	N	N	N	265	24	7.9	47	2.37	113	5.06	70	0.32	10	17	N	Health	N	N	——	——
P_146	0-12	125	M	Health	7	N	N	N	N	326	58	7.7	37	1.15	11	5.47	96	0.54	73	23	N	Health	N	N	——	——
P_148	0-12	191	M	Health	10.5	N	N	N	N	424	125	6.3	8	2.08	82	3.07	19	0.48	57	26	N	Health	N	N	——	——
P_145	0-12	102	M	Health	6.5	N	N	N	N	315	56	8.2	59	1.31	22	6.07	125	0.41	34	29	N	Health	N	N	——	——
P_143	0-12	163	M	Health	9	N	N	N	N	365	86	7.6	32	1.22	17	6.05	124	0.42	39	30	N	Health	N	N	——	——
P_137	0-12	189	M	Health	11	N	N	N	N	298	45	8.5	63	1.96	74	5.95	116	0.34	15	32	N	Health	N	N	——	——
P_138	0-12	159	M	Health	9.5	N	N	N	N	349	74	7.2	24	1.15	10	4.39	45	0.86	162	33	N	Health	N	N	——	——
P_144	0-12	190	M	Health	10	N	N	N	N	381	96	7.8	44	1.17	13	6	118	0.47	48	35	N	Health	N	N	——	——
P_120	0-12	70	M	Health	7	N	N	N	N	380	94	8.9	76	1.42	30	6.67	148	0.36	17	41	N	Health	N	N	——	——
P_116	0-12	186	M	Health	10	N	N	N	N	376	91	8	51	2.56	125	4.56	50	0.56	80	49	N	Health	N	N	——	——
P_117	0-12	187	F	Health	10.5	N	N	N	N	276	30	8.8	72	2.55	123	5.1	74	0.62	105	50	N	Health	N	N	——	——
P_126	0-12	122	M	Health	7.5	N	N	N	N	296	42	10.5	133	1.58	41	7.98	181	0.31	8	51	N	Health	N	N	——	——
P_147	0-12	138	M	Health	8	N	N	N	N	379	93	9.6	102	1.54	38	7.3	168	0.38	23	60	N	Health	N	N	——	——
P_133	0-12	39	M	Health	6	N	N	N	N	402	109	8.6	64	1.55	39	6.11	126	0.6	94	65	N	Health	N	N	——	——
P_114	0-12	158	M	Health	9.5	N	N	N	N	291	39	8	50	2.72	136	4.24	40	0.88	171	67	N	Health	N	N	——	——
P_140	0-12	175	F	Health	10	N	N	N	N	233	10	10.5	135	2.31	104	5.28	87	0.64	112	69	N	Health	N	N	——	——
P_139	0-12	160	F	Health	9	N	N	N	N	380	95	9.6	101	1.44	31	7.2	167	0.48	56	71	N	Health	N	N	——	——
P_124	0-12	98	M	Health	8	N	N	N	N	287	35	9.5	100	2.76	137	5.51	97	0.57	83	74	N	Health	N	N	——	——
P_142	0-12	162	M	Health	9.5	N	N	N	N	419	121	8.6	65	1.81	62	5.85	111	0.6	95	75	N	Health	N	N	——	——
P_136	0-12	10	M	Health	6	N	N	N	N	306	51	9.1	85	1.91	68	6.01	120	0.73	137	81	N	Health	N	N	——	——
P_130	0-12	99	F	Health	6.5	N	N	N	N	237	13	10.4	129	4.26	185	5.62	104	0.42	38	84	N	Health	N	N	——	——
P_115	0-12	174	M	Health	9.5	N	N	N	N	279	31	9.1	84	2.28	102	6.01	119	0.73	136	86	N	Health	N	N	——	——
P_141	0-12	161	M	Health	8.5	N	N	N	N	293	40	9.8	111	2.65	133	5.68	107	0.59	91	89	N	Health	N	N	——	——
P_127	0-12	123	M	Health	8.5	N	N	N	N	403	110	10.5	134	1.78	60	7.66	171	0.42	37	96	N	Health	N	N	——	——
P_122	0-12	72	M	Health	8	N	N	N	N	246	17	11.9	167	1.83	65	8.7	200	0.98	184	133	N	Health	N	N	——	——
P_131	0-12	100	M	Health	7	N	N	N	N	417	118	10.3	124	2.16	93	6.8	154	0.82	152	138	N	Health	N	N	——	——
P_135	0-12	9	M	Health	6	N	N	N	N	438	131	10.3	125	5.36	201	4.12	37	0.82	153	140	N	Health	N	N	——	——
P_113	0-12	157	M	Health	9	N	N	N	N	288	36	11.85	166	2.57	126	7.67	172	1	186	157	N	Health	N	N	——	——
P_36	>12	219	M	ARM	15	N	N	N	N	270	27	7.8	46	1.72	56	5.23	86	0.47	50	18	N	ARM	Y	bulk_RNA	——	——
P_37	>12	237	M	ARM	14	N	N	N	N	249	20	7.5	31	2.4	115	4.05	34	0.52	69	20	N	ARM	Y	bulk_RNA	——	——
P_43	0-12	115	F	ARM	7.1	N	N	N	N	351	78	7.3	28	1.31	23	4.89	64	0.73	140	36	N	ARM	Y	bulk_RNA	——	——
P_105	0-12	94	M	ARM	7.3	N	Y	N	Y	332	64	8.8	71	4.34	186	3.69	27	0.45	42	46	N	ARM	N	N	——	——
P_46	0-12	4	M	ARM	5.3	N	N	N	N	355	79	8.7	70	5.74	206	2.26	11	0.44	41	53	N	ARM	Y	bulk_RNA	——	——
P_35	0-12	182	M	ARM	7	N	N	N	N	343	70	7.6	35	5.02	195	1.9	7	0.61	102	54	N	ARM	Y	bulk_RNA	——	——
P_94	0-12	148	M	ARM	10	N	N	N	Y	273	29	9.4	99	2.07	81	6.67	149	0.47	54	55	Y	ARM	N	ST_map	CT10	——
P_39	0-12	113	M	ARM	7.35	N	N	Y	N	268	25	9.1	87	6.47	215	1.86	5	0.73	139	85	N	ARM	Y	bulk_RNA	——	——
P_41	0-12	114	F	ARM	6.5	N	N	N	N	243	14	11.8	162	7.9	226	3.3	20	0.47	51	87	N	ARM	Y	bulk_RNA	——	——
P_38	0-12	3	M	ARM	4.8	N	N	N	N	425	126	9	82	3.03	151	5.35	90	0.41	35	92	N	ARM	Y	bulk_RNA	——	——
P_40	>12	230	M	ARM	17	N	N	N	N	350	77	8.8	74	3.3	160	4.12	38	1.14	199	107	N	ARM	Y	bulk_RNA	——	——
P_61	0-12	117	M	ARM	8.4	N	Uncertain	Uncertain	Uncertain	453	140	9.6	107	2.59	127	5.95	117	0.48	59	108	N	ARM	N	N	——	——
P_44	0-12	87	M	ARM	6.7	N	N	N	N	234	11	11	145	8.25	229	1.54	2	0.88	172	110	N	ARM	Y	bulk_RNA	——	——
P_60	0-12	210	M	ARM	7	N	N	N	Y	385	100	9.3	94	2.79	141	4.46	47	1.21	206	119	Y	ARM	N	ST_map	CT2	——
P_109	0-12	96	M	ARM	7	N	Y	N	Y	495	165	11.2	148	1.68	53	8.51	196	0.45	43	125	Y	ARM	N	ST_map	CT17	——
P_65	0-12	169	M	ARM	8	N	N	N	Y	382	99	11.8	164	3.07	153	7.67	173	0.35	16	126	N	ARM	N	N	——	——
P_90	0-12	173	M	ARM	7.5	N	N	N	Y	414	117	9.3	95	8.13	228	4.28	41	0.74	143	129	Y	ARM	N	ST_map	CT11	——
P_45	0-12	24	M	ARM	6.5	N	N	N	N	255	21	11.5	157	5.64	204	3.91	31	1.38	216	131	N	ARM	Y	bulk_RNA	——	——
P_97	0-12	136	M	ARM	8	N	N	N	Y	409	114	10.5	137	3.99	177	5.36	92	0.63	111	132	Y	ARM	N	ST_map	CT14	——
P_78	0-12	172	M	ARM	7.2	N	N	N	Y	264	23	11.8	165	3.78	171	6.84	155	0.71	134	141	Y	ARM	N	ST_map	CT7	——
P_91	0-12	118	F	ARM	8.5	N	N	N	Y	478	154	11.5	158	1.61	46	8.97	207	0.57	86	143	Y	ARM	N	ST_map	CT12	——
P_48	0-12	88	F	ARM	7.3	N	N	N	N	435	129	11.7	161	5.5	202	5.73	108	0.47	52	144	N	ARM	Y	bulk_RNA	——	——
P_85	0-12	147	M	ARM	5	N	N	N	Y	311	54	11.4	155	2.96	148	7.18	166	0.68	130	145	N	ARM	N	N	——	——
P_70	0-12	171	M	ARM	8	N	N	N	Y	463	146	10.1	121	3.43	163	5.66	106	0.91	178	163	N	ARM	N	N	——	——
P_49	0-12	145	M	ARM	9	N	N	N	Y	211	6	18.6	230	11.72	234	4.84	62	1.3	209	172	Y	ARM	N	ST_map	CT1	——
P_42	0-12	135	M	ARM	8	N	N	N	N	288	38	14.6	198	6.57	216	5.4	94	2.04	228	178	N	ARM	Y	bulk_RNA	——	——
P_100	0-12	67	M	ARM	7.5	N	N	N	Y	493	161	15.1	203	2.11	88	11.93	232	0.6	93	179	N	ARM	N	N	——	——
P_84	0-12	66	F	ARM	5.75	N	N	N	Y	648	217	19.7	232	8.08	227	8.67	199	2.56	232	236	N	ARM	N	N	——	——
P_156	0-12	193	M	S-HSCR	9.5	N	Y	Y	Y	270	26	6.8	13	0.93	3	5.14	80	0.39	24	3	N	HSCR	Y	bulk_RNA	——	——
P_86	0-12	217	M	S-HSCR	11.9	N	N	N	Y	306	52	6.4	10	1.39	27	4.36	42	0.4	31	4	Y	HSCR	N	ST_map	HD37	HS589
P_71	0-12	213	F	S-HSCR	10	N	Y	Y	Y	280	32	7.1	22	1.19	15	5.11	77	0.41	36	7	Y	HSCR	N	ST_map	HD26	HS572
P_175	0-12	142	M	S-HSCR	9.8	N	Y	Y	Y	349	75	6.1	5	1.66	52	3.52	25	0.5	61	9	N	HSCR	Y	bulk_RNA	——	——
P_25	0-12	84	M	S-HSCR	7.2	N	Y	Y	Uncertain	505	175	6	4	0.75	1	4.47	48	0.27	5	11	N	HSCR	Y	bulk_RNA	——	——
P_21	0-12	167	F	S-HSCR	6.6	N	Y	N	Y	331	63	7.5	30	1.4	28	5.46	95	0.37	21	12	N	HSCR	Y	bulk_RNA	——	——
P_152	0-12	41	M	S-HSCR	7	N	Y	Y	Y	345	71	7.5	29	1.46	33	5.32	89	0.36	19	14	N	HSCR	Y	bulk_RNA	——	——
P_15	0-12	11	M	S-HSCR	5.2	Pre_and_Post	Y	Y	Y	326	59	7.6	33	1.75	57	4.79	60	0.46	44	15	N	HSCR	Y	bulk_RNA	——	——
P_11	0-12	8	M	S-HSCR	5.5	N	Y	N	N	237	12	7.8	42	5.77	207	1.71	4	0.24	2	19	N	HSCR	Y	bulk_RNA	——	——
P_72	0-12	214	M	S-HSCR	12	Pre	Y	N	N	320	57	6.8	15	2.38	114	3.47	24	0.48	60	21	N	HSCR	N	N	——	——
P_193	0-12	19	M	S-HSCR	6.4	N	Y	N	N	361	84	7.3	27	1.97	77	5.11	76	0.28	7	22	N	HSCR	Y	bulk_RNA	——	——
P_224	0-12	204	M	L-HSCR	14.4	N	Y	N	N	248	18	8.7	69	1.92	69	5.61	103	0.4	29	24	N	HSCR	N	N	——	——
P_222	0-12	55	M	L-HSCR	8	N	Y	N	Y	305	48	6.4	9	1.28	19	4.1	36	0.9	177	25	N	HSCR	N	N	——	——
P_62	0-12	63	M	S-HSCR	5.7	N	Y	N	Y	326	60	8.6	67	1.23	18	6.39	135	0.33	14	27	Y	HSCR	N	ST_map	HD14	HS555
P_98	0-12	5	M	S-HSCR	5.5	N	Y	N	Y	413	115	7	21	1.47	34	4.76	58	0.51	66	28	N	HSCR	N	N	——	——
P_55	0-12	89	M	S-HSCR	8	Pre	Y	Y	N	294	41	6.1	6	1.65	50	2.93	16	1.04	192	31	N	HSCR	N	N	——	——
P_75	0-12	29	M	S-HSCR	7.5	N	Y	N	Y	562	204	6.8	16	1.21	16	5.11	78	0.2	1	34	Y	HSCR	N	ST_map	HD30	HD30
P_23	0-12	57	M	S-HSCR	7.5	N	Y	N	Y	364	85	7.2	25	2.78	140	3.43	23	0.51	63	37	N	HSCR	Y	bulk_RNA	——	——
P_54	0-12	26	M	S-HSCR	6.5	N	Y	Y	N	474	151	7	20	0.9	2	5.13	79	0.6	100	38	N	HSCR	N	N	——	——
P_106	0-12	185	M	S-HSCR	10.8	N	N	N	Y	262	22	8.2	58	0.98	5	4.76	57	1.48	220	39	N	HSCR	N	N	——	——
P_206	0-12	79	M	L-HSCR	5	N	Y	Y	Y	360	81	7.8	45	2.22	100	4.77	59	0.55	79	40	N	HSCR	Y	bulk_RNA	——	——
P_2	0-12	200	M	S-HSCR	7.7	N	Y	N	Y	197	3	9	80	5.17	197	3.04	18	0.52	67	42	N	HSCR	Y	bulk_RNA	——	——
P_211	0-12	81	M	L-HSCR	5.7	Post	Y	N	Y	548	192	6.8	14	2.25	101	4.58	51	0.31	9	43	N	HSCR	N	N	——	——
P_107	0-12	95	M	S-HSCR	6	N	Uncertain	Uncertain	Uncertain	221	7	9	78	7.37	223	1.11	1	0.54	72	44	N	HSCR	N	N	——	——
P_183	>12	226	M	S-HSCR	13.1	Post	Y	N	Y	341	69	7.7	38	2.63	131	4.13	39	0.62	107	45	N	HSCR	N	N	——	——
P_9	0-12	33	M	S-HSCR	6.5	Pre	Y	N	Y	148	1	9.2	92	1.38	26	6.9	157	0.64	116	47	N	HSCR	Y	bulk_RNA	——	——
P_10	0-12	7	F	S-HSCR	5	Post	Y	N	Y	520	183	7.7	36	2	80	5.08	72	0.38	22	48	N	HSCR	Y	bulk_RNA	——	——
P_184	0-12	129	M	S-HSCR	8.5	N	Y	N	N	371	89	8.3	62	1.98	79	5.16	83	0.59	92	52	N	HSCR	N	N	——	——
P_67	0-12	170	M	S-HSCR	8.5	N	Y	N	Y	326	61	9.7	110	1.18	14	7.8	176	0.47	53	56	N	HSCR	N	N	——	——
P_197	0-12	49	F	S-HSCR	6.2	N	Y	N	Y	350	76	8.1	56	2.1	83	5.15	81	0.65	119	57	N	HSCR	N	N	——	——
P_7	0-12	28	M	S-HSCR	6.5	N	Y	N	Y	360	82	6.9	19	3.88	174	2.3	13	0.69	132	58	N	HSCR	Y	bulk_RNA	——	——
P_99	>12	235	F	S-HSCR	12	N	Y	N	Y	455	141	8.2	61	1.81	63	5.73	109	0.46	46	59	N	HSCR	N	N	——	——
P_168	>12	225	F	S-HSCR	11.2	N	Y	Y	N	418	119	9	79	6.42	213	2.26	10	0.25	3	61	N	HSCR	N	N	——	——
P_169	0-12	15	M	S-HSCR	5.9	Pre	Y	N	Y	509	177	4.7	1	1.57	40	1.93	8	1.12	198	62	N	HSCR	N	N	——	——
P_18	0-12	44	M	S-HSCR	5.3	N	Y	N	Y	544	191	7.6	34	1.82	64	4.94	67	0.53	70	63	N	HSCR	Y	bulk_RNA	——	——
P_182	0-12	128	M	S-HSCR	7.7	N	Y	N	Y	498	168	8	53	1.69	54	5.61	102	0.47	49	64	N	HSCR	N	N	——	——
P_73	>12	233	F	S-HSCR	11.2	N	Y	N	Y	418	120	9	83	6.42	214	2.26	12	0.25	4	66	Y	HSCR	N	ST_map	HD28	HD28
P_29	0-12	112	M	L-HSCR	10.2	N	Y	Y	Y	541	190	7.9	49	0.97	4	6.14	127	0.52	68	68	N	HSCR	Y	bulk_RNA	——	——
P_235	0-12	22	M	L-HSCR	5.9	N	Y	N	Y	499	169	7.7	40	1.95	72	4.62	53	0.64	115	70	N	HSCR	N	N	——	——
P_52	0-12	61	F	S-HSCR	6.2	N	Y	Y	Y	393	105	8.1	57	2.1	85	5.15	82	0.65	121	72	N	HSCR	N	N	——	——
P_161	0-12	12	M	S-HSCR	7.8	N	Y	N	N	659	220	6.2	7	4	178	3.56	26	0.37	20	73	N	HSCR	N	N	——	——
P_28	0-12	111	M	L-HSCR	3.5	N	N	N	Y	382	98	9.6	104	2.11	89	6.69	150	0.33	13	76	N	HSCR	Y	bulk_RNA	——	——
P_96	0-12	35	M	L-HSCR	5	N	Y	N	Y	499	170	7.7	41	1.95	73	4.62	54	0.64	117	77	Y	HSCR	N	ST_map	HD45	HS756
P_231	0-12	58	M	L-HSCR	7	N	Y	Y	Y	726	225	7.2	26	1.37	25	4.82	61	0.65	120	78	N	HSCR	N	N	——	——
P_63	0-12	146	M	S-HSCR	8.2	Post	Y	Y	Y	203	5	8.9	77	2.62	130	5.08	73	0.89	174	79	N	HSCR	N	N	——	——
P_226	0-12	205	M	L-HSCR	13.3	N	Y	N	Y	314	55	9	81	1.95	71	6.2	130	0.66	123	80	N	HSCR	N	N	——	——
P_236	0-12	23	M	L-HSCR	7.2	N	Y	N	Y	563	206	6.9	18	1.75	58	3.95	33	0.77	147	82	N	HSCR	N	N	——	——
P_234	0-12	154	F	L-HSCR	7	Pre	Y	N	Y	421	122	7.7	39	2.29	103	4.38	44	0.85	159	83	N	HSCR	N	N	——	——
P_230	0-12	133	M	L-HSCR	8.5	Pre	Y	N	Y	452	138	9.7	109	1.94	70	6.4	137	0.39	25	88	N	HSCR	N	N	——	——
P_172	0-12	77	M	S-HSCR	5.6	N	Y	N	Y	537	187	8	52	1.08	8	5.9	114	0.66	122	90	N	HSCR	N	N	——	——
P_22	>12	227	F	S-HSCR	10	N	Y	N	Y	388	101	9.4	97	3.79	172	4.74	56	0.48	58	91	N	HSCR	Y	bulk_RNA	——	——
P_66	0-12	155	M	L-HSCR	8	Pre_and_Post	N	N	N	305	49	10.4	132	2.1	87	6.78	153	0.54	75	93	N	HSCR	N	N	——	——
P_162	0-12	195	F	S-HSCR	9.2	N	Y	N	Y	372	90	10	119	1.58	42	7.49	169	0.55	77	94	N	HSCR	N	N	——	——
P_6	>12	232	F	S-HSCR	11	Pre	Y	N	N	329	62	10.3	127	4.43	187	5.05	69	0.51	65	95	N	HSCR	Y	bulk_RNA	——	——
P_26	0-12	180	F	S-HSCR	6.6	N	Y	N	Y	489	157	9.2	90	2.12	91	6.16	129	0.46	45	97	N	HSCR	Y	bulk_RNA	——	——
P_27	0-12	181	M	L-HSCR	7.3	N	Y	Y	N	433	127	8.2	60	2.2	98	4.69	55	0.89	173	98	N	HSCR	Y	bulk_RNA	——	——
P_69	0-12	212	M	L-HSCR	12	Post	Y	N	N	227	8	9.9	118	2.31	106	6.14	128	0.85	161	99	Y	HSCR	N	ST_map	HD25	HS567
P_149	0-12	139	M	S-HSCR	7.5	N	N	N	N	346	72	9.1	86	2.31	105	5.63	105	0.82	154	100	N	HSCR	N	N	——	——
P_17	0-12	164	M	S-HSCR	7.6	Pre	Y	N	Y	283	34	11.1	147	4.98	194	5.07	71	0.55	78	101	N	HSCR	Y	bulk_RNA	——	——
P_3	0-12	85	M	S-HSCR	7.3	Pre	Y	Y	Y	335	66	9.6	105	2.11	90	6.53	144	0.67	125	102	N	HSCR	Y	bulk_RNA	——	——
P_159	0-12	42	M	S-HSCR	9.5	N	Y	N	Y	532	186	9.2	88	1.98	78	6.47	141	0.43	40	103	N	HSCR	N	N	——	——
P_13	0-12	38	M	L-HSCR	6.4	Post	Y	N	Y	560	200	8.1	55	2.46	118	4.09	35	0.68	126	104	N	HSCR	Y	bulk_RNA	——	——
P_31	>12	229	F	S-HSCR	11.9	N	Y	Y	N	368	88	9.3	93	2.44	117	5.88	113	0.68	129	105	N	HSCR	Y	bulk_RNA	——	——
P_232	0-12	134	M	L-HSCR	9	N	Y	N	Y	553	193	9.2	89	2.41	116	6.01	121	0.39	26	106	N	HSCR	N	N	——	——
P_33	0-12	1	M	S-HSCR	4.5	Pre	Y	Y	Uncertain	466	147	9.8	114	2.33	108	7.06	160	0.4	30	109	N	HSCR	Y	bulk_RNA	——	——
P_81	0-12	30	M	S-HSCR	6.7	Pre	Y	Y	Y	404	112	9.2	91	1.44	32	6.65	146	0.97	183	111	Y	HSCR	N	ST_map	HD35	HS586
P_160	0-12	2	M	S-HSCR	6.3	N	Y	N	Y	563	205	9.4	96	1.29	20	7.17	164	0.56	82	112	N	HSCR	N	N	——	——
P_88	0-12	32	M	S-HSCR	7.5	N	Y	N	Y	441	133	9.4	98	1.6	43	6.77	152	0.75	144	113	Y	HSCR	N	ST_map	HD39	HS594
P_103	0-12	36	M	S-HSCR	7	N	Y	N	Y	554	194	8.9	75	1.78	59	6.41	139	0.62	104	114	N	HSCR	N	N	——	——
P_112	0-12	68	M	S-HSCR	6.5	Pre	Y	Y	Y	301	46	10.9	143	1.66	51	7.88	178	0.83	156	115	N	HSCR	N	N	——	——
P_158	>12	223	M	S-HSCR	6	N	Y	Uncertain	Uncertain	311	53	10.4	131	3.89	175	5.58	101	0.65	118	116	N	HSCR	N	N	——	——
P_30	>12	220	M	L-HSCR	11.5	N	Y	Y	Y	357	80	10.2	122	1.84	66	6.75	151	0.85	160	117	N	HSCR	Y	bulk_RNA	——	——
P_165	0-12	13	M	S-HSCR	6.5	N	Y	Y	N	474	150	9.8	112	7.56	225	1.63	3	0.6	97	118	N	HSCR	N	N	——	——
P_229	0-12	56	F	L-HSCR	6	N	Y	N	Y	461	145	11.3	151	2.16	94	8.11	188	0.32	12	120	N	HSCR	N	N	——	——
P_89	0-12	218	M	L-HSCR	13.3	N	Y	N	Y	337	68	10.2	123	7.41	224	1.86	6	0.89	175	121	Y	HSCR	N	ST_map	HD41	HS747
P_57	0-12	27	M	L-HSCR	4.3	Post	Y	N	Y	559	199	8	54	2.34	111	4.55	49	1	189	122	N	HSCR	N	N	——	——
P_208	0-12	144	M	L-HSCR	8.9	N	Y	Y	Uncertain	453	139	9.9	117	2.89	144	6.28	133	0.53	71	123	N	HSCR	Y	bulk_RNA	——	——
P_221	0-12	203	F	L-HSCR	6.7	Pre	Y	N	Y	491	159	9.6	103	3.17	155	5.57	99	0.58	88	124	N	HSCR	N	N	——	——
P_80	0-12	215	F	L-HSCR	7.5	Pre	N	N	N	491	160	9.6	108	3.17	156	5.57	100	0.58	90	127	N	HSCR	N	N	——	——
P_83	0-12	216	M	S-HSCR	12	N	Y	N	Y	445	134	10.3	128	4.56	189	5	68	0.61	103	128	Y	HSCR	N	ST_map	HD36	HS588
P_164	0-12	140	M	S-HSCR	7.2	N	Y	N	Y	498	167	12.2	174	1.61	44	9.65	214	0.4	28	130	N	HSCR	N	N	——	——
P_12	0-12	188	M	S-HSCR	9	N	Y	N	Y	490	158	9.9	115	3.94	176	5.2	85	0.61	101	134	N	HSCR	Y	bulk_RNA	——	——
P_218	0-12	109	F	L-HSCR	7.5	Post	Y	N	Y	660	221	8.6	66	2.78	139	3.81	29	0.97	182	135	N	HSCR	N	N	——	——
P_207	0-12	80	M	L-HSCR	7.8	Pre	Y	N	Y	496	166	9.9	116	3.48	164	5.39	93	0.6	99	136	N	HSCR	Y	bulk_RNA	——	——
P_163	>12	224	M	S-HSCR	7.9	Post	Y	Y	N	449	136	10.8	142	2.14	92	7.71	174	0.6	96	137	N	HSCR	N	N	——	——
P_4	0-12	59	M	S-HSCR	6.5	N	Y	Y	N	600	212	9.6	106	2.77	138	6.02	123	0.51	64	139	N	HSCR	Y	bulk_RNA	——	——
P_191	0-12	47	M	S-HSCR	7.1	N	Y	Y	Y	640	216	8.8	73	2.34	109	5.18	84	0.86	167	142	N	HSCR	Y	bulk_RNA	——	——
P_87	0-12	31	M	S-HSCR	5.5	N	Y	N	Y	360	83	12.4	181	9.36	232	2.25	9	0.77	148	146	N	HSCR	N	N	——	——
P_174	0-12	196	M	S-HSCR	10.6	N	Y	Y	Y	541	189	10	120	3.07	152	6.24	132	0.51	62	147	N	HSCR	Y	bulk_RNA	——	——
P_50	0-12	25	M	S-HSCR	5.5	N	Y	N	Y	201	4	15.4	208	1.07	7	11.6	226	1.38	217	148	N	HSCR	N	N	——	——
P_157	0-12	194	M	S-HSCR	10.1	Pre	Y	Uncertain	Uncertain	441	132	10.5	136	2.47	119	7.18	165	0.64	114	149	N	HSCR	N	N	——	——
P_185	0-12	197	M	S-HSCR	10.8	N	Y	Y	Y	249	19	12.5	182	1.8	61	9.15	211	1.08	195	150	N	HSCR	N	N	——	——
P_51	>12	231	M	S-HSCR	14	Pre	Y	N	Y	460	144	10.3	126	2.93	145	6.58	145	0.63	109	151	N	HSCR	N	N	——	——
P_166	0-12	141	M	S-HSCR	8.2	Post	Y	Y	Y	407	113	12.1	171	1.49	35	9.07	209	0.74	142	152	N	HSCR	N	N	——	——
P_16	0-12	76	M	L-HSCR	6	N	Y	N	Y	390	102	11.6	159	1.96	75	8.29	191	0.77	146	153	N	HSCR	Y	bulk_RNA	——	——
P_214	0-12	202	M	L-HSCR	8.3	Pre_and_Post	Y	N	Y	884	233	8.7	68	4.09	182	3.39	21	0.87	170	154	N	HSCR	N	N	——	——
P_64	0-12	64	M	S-HSCR	6.2	N	Y	Y	Y	456	142	14.6	199	1.31	24	11.24	224	0.58	89	155	N	HSCR	N	N	——	——
P_14	0-12	124	F	L-HSCR	7.1	N	Y	N	Y	584	208	10.4	130	3.16	154	6.44	140	0.47	47	156	N	HSCR	Y	bulk_RNA	——	——
P_24	>12	236	F	S-HSCR	13.2	N	Y	N	Uncertain	366	87	11.4	154	4.5	188	5.87	112	0.82	155	158	N	HSCR	Y	bulk_RNA	——	——
P_187	0-12	45	M	S-HSCR	7.2	N	Y	N	Y	510	178	9.8	113	2.81	142	5.92	115	0.78	149	159	N	HSCR	Y	bulk_RNA	——	——
P_190	0-12	105	M	S-HSCR	8.8	Pre_and_Post	Y	Y	Y	476	153	12.2	177	1.97	76	8.64	198	0.6	98	160	N	HSCR	N	N	——	——
P_228	0-12	206	M	L-HSCR	10	Pre_and_Post	Uncertain	Uncertain	Uncertain	560	201	10.7	141	4.81	193	4.38	43	0.68	128	161	N	HSCR	N	N	——	——
P_1	0-12	6	M	S-HSCR	4.1	N	Y	N	N	559	198	11.7	160	1.87	67	8.54	197	0.58	87	162	N	HSCR	Y	bulk_RNA	——	——
P_32	0-12	86	F	S-HSCR	7.5	Pre	Y	Y	Y	457	143	12.7	183	2.35	112	8.97	206	0.54	74	165	N	HSCR	Y	bulk_RNA	——	——
P_110	0-12	37	F	L-HSCR	5	N	N	N	Y	191	2	29.4	236	24.7	237	2.65	15	2.06	229	166	Y	HSCR	N	ST_map	HD55	LMY
P_194	0-12	48	M	S-HSCR	7.3	N	Y	Y	Y	485	156	11.4	152	1.64	48	8.47	195	0.86	168	167	N	HSCR	Y	bulk_RNA	——	——
P_155	0-12	75	M	S-HSCR	7	Pre	Y	Y	N	435	128	10.7	140	5.89	208	3	17	1.71	227	168	N	HSCR	Y	bulk_RNA	——	——
P_150	0-12	74	M	S-HSCR	9	N	Y	Y	Y	476	152	12	168	2.21	99	8.35	192	0.64	113	169	N	HSCR	N	N	——	——
P_95	0-12	149	M	L-HSCR	6	N	Y	Y	Y	347	73	12.7	185	3.17	157	6.22	131	1.02	190	170	N	HSCR	N	N	——	——
P_173	0-12	165	M	S-HSCR	9.7	N	Y	N	Uncertain	333	65	12	169	3.78	169	6.86	156	0.93	179	171	N	HSCR	N	N	——	——
P_102	0-12	184	M	L-HSCR	10	Pre_and_Post	N	N	N	494	162	11.1	146	5.33	199	4.44	46	1.11	197	173	N	HSCR	N	N	——	——
P_189	0-12	46	M	S-HSCR	7.1	Post	Y	N	Y	376	92	11.5	156	2.86	143	7.13	161	1.15	201	174	N	HSCR	N	N	——	——
P_154	0-12	126	M	S-HSCR	6	N	Y	N	Y	494	163	10.7	139	3.03	150	6.49	143	0.86	163	175	N	HSCR	N	N	——	——
P_5	0-12	168	M	S-HSCR	7.8	Pre_and_Post	Y	Y	Y	421	123	14.4	195	2.16	95	9.07	210	0.72	135	176	N	HSCR	Y	bulk_RNA	——	——
P_153	>12	222	M	S-HSCR	11.4	N	Y	N	N	436	130	13.4	190	3.33	161	9.33	212	0.56	81	177	N	HSCR	N	N	——	——
P_220	0-12	54	M	L-HSCR	8.1	Pre	Y	N	Y	336	67	12.2	178	3.78	170	6.95	158	1.22	207	180	N	HSCR	N	N	——	——
P_176	0-12	16	M	S-HSCR	8.5	Pre	N	Y	Y	503	173	11.2	149	2.65	134	7.14	162	0.86	164	181	N	HSCR	N	N	——	——
P_219	0-12	83	M	L-HSCR	9.1	Pre	Y	Y	Y	796	229	11	144	2.34	110	7.76	175	0.67	124	182	N	HSCR	Y	bulk_RNA	——	——
P_223	0-12	21	M	L-HSCR	4.3	Pre_and_Post	Y	N	Y	811	230	11.2	150	1.61	45	8.04	183	0.95	180	183	N	HSCR	N	N	——	——
P_198	0-12	50	F	S-HSCR	5.9	N	Y	N	N	669	222	12.9	186	2.1	84	9.82	215	0.57	84	184	N	HSCR	N	N	——	——
P_82	0-12	93	M	L-HSCR	6.3	Post	Y	Y	Y	472	149	12.1	173	2.99	149	7.91	180	0.73	141	185	N	HSCR	N	N	——	——
P_58	0-12	62	F	S-HSCR	5	Post	Y	N	Y	669	223	12.9	187	2.1	86	9.82	216	0.57	85	186	N	HSCR	N	N	——	——
P_151	0-12	192	F	S-HSCR	10.8	N	Y	N	Y	447	135	15.5	209	2.53	122	11.97	233	0.62	106	187	N	HSCR	Y	bulk_RNA	——	——
P_203	0-12	166	M	L-HSCR	6.8	N	Y	N	N	678	224	10.6	138	2.96	147	6.02	122	0.9	176	188	N	HSCR	N	N	——	——
P_195	0-12	20	M	S-HSCR	5	N	N	N	Y	655	219	12	170	2.55	124	7.5	170	0.68	127	189	N	HSCR	N	N	——	——
P_108	0-12	150	M	S-HSCR	9.1	N	Y	Y	Y	400	108	13.5	191	3.78	168	8.37	194	0.81	151	190	N	HSCR	N	N	——	——
P_192	0-12	130	M	S-HSCR	8.6	N	Y	Y	Y	303	47	13.9	193	4.07	181	7.88	179	1.32	213	191	N	HSCR	N	N	——	——
P_217	0-12	153	M	L-HSCR	8.7	N	Y	N	Y	922	235	11.4	153	2.33	107	7.98	182	0.73	138	192	N	HSCR	Y	bulk_RNA	——	——
P_237	0-12	179	M	L-HSCR	6.7	Pre_and_Post	Y	N	Y	505	174	14.4	194	2.61	128	11	222	0.63	108	193	N	HSCR	N	N	——	——
P_209	0-12	108	M	L-HSCR	7.5	Pre	Y	N	Y	422	124	15.8	212	2.17	96	11.76	229	0.87	169	194	N	HSCR	Y	bulk_RNA	——	——
P_59	0-12	90	M	L-HSCR	6	N	Y	N	Y	245	16	15.9	213	5.71	205	8.09	186	1.3	210	195	N	HSCR	N	N	——	——
P_188	0-12	199	F	S-HSCR	10.5	N	Y	N	Y	381	97	14.9	200	3.58	165	9.37	213	0.84	157	196	N	HSCR	Y	bulk_RNA	——	——
P_74	0-12	183	M	L-HSCR	6.7	Post	Uncertain	Uncertain	Uncertain	505	176	14.4	197	2.61	129	11	223	0.63	110	197	N	HSCR	N	N	——	——
P_178	0-12	176	M	S-HSCR	8.6	N	Y	N	Y	399	107	15.8	211	2.95	146	11.73	227	0.86	165	198	N	HSCR	Y	bulk_RNA	——	——
P_202	0-12	78	M	L-HSCR	6.8	N	Y	N	Y	484	155	15.1	204	2.19	97	11.34	225	0.97	181	199	N	HSCR	Y	bulk_RNA	——	——
P_92	0-12	34	M	L-HSCR	6.1	N	Y	N	N	628	214	17.1	225	1.71	55	14.19	237	0.68	131	200	N	HSCR	N	N	——	——
P_180	0-12	104	M	S-HSCR	8	N	Y	N	Y	528	185	12.4	180	4.65	192	6.66	147	0.86	166	201	N	HSCR	Y	bulk_RNA	——	——
P_171	0-12	127	M	S-HSCR	6.3	Pre_and_Post	Y	N	Y	949	236	12.2	176	6.59	217	3.42	22	1.59	223	202	N	HSCR	N	N	——	——
P_225	>12	228	M	L-HSCR	10	Pre	Y	N	Y	296	43	16.3	217	4.24	183	10.43	218	1.47	218	203	N	HSCR	N	N	——	——
P_170	0-12	43	M	S-HSCR	8	N	Y	Y	N	561	202	12.2	175	2.5	120	8.05	184	1.16	203	204	N	HSCR	N	N	——	——
P_76	>12	234	M	S-HSCR	7.5	Pre	Y	N	N	296	44	16.3	218	4.24	184	10.43	219	1.47	219	205	N	HSCR	N	N	——	——
P_93	0-12	119	M	L-HSCR	6	N	Y	N	Y	501	172	12.7	184	3.64	166	6.35	134	2.18	230	206	N	HSCR	N	N	——	——
P_79	0-12	92	M	S-HSCR	8.2	N	Y	N	N	561	203	12.2	179	2.5	121	8.05	185	1.16	204	207	Y	HSCR	N	ST_map	HD33	HS584
P_216	0-12	53	M	L-HSCR	6	N	Y	N	Y	637	215	13.1	188	3.24	159	8.92	205	0.71	133	208	N	HSCR	Y	bulk_RNA	——	——
P_104	0-12	120	M	S-HSCR	7.5	N	N	N	N	396	106	18.1	228	2.67	135	13.65	236	1.15	200	209	N	HSCR	N	N	——	——
P_53	0-12	209	M	L-HSCR	7.2	Pre_and_Post	Y	Y	Y	769	227	12.1	172	4.64	191	5.51	98	1.51	221	210	N	HSCR	N	N	——	——
P_186	0-12	198	M	S-HSCR	8	N	Y	N	Y	414	116	16.9	223	4.06	180	10.77	221	1	187	211	N	HSCR	N	N	——	——
P_20	0-12	131	M	S-HSCR	8.4	N	Y	N	Y	494	164	16.7	222	3.18	158	11.98	234	0.78	150	212	N	HSCR	Y	bulk_RNA	——	——
P_101	0-12	156	F	S-HSCR	8.5	N	N	N	Y	512	179	16.1	214	3.35	162	11.83	231	0.76	145	213	N	HSCR	N	N	——	——
P_196	0-12	106	M	S-HSCR	8	N	Y	Y	Y	500	171	18.6	229	10.92	233	5.36	91	1.31	211	214	N	HSCR	N	N	——	——
P_227	0-12	110	M	L-HSCR	6	Pre	Y	N	Y	592	210	28	235	19.23	235	3.69	28	5.07	236	215	N	HSCR	N	N	——	——
P_19	0-12	143	M	S-HSCR	7.6	N	Y	N	Y	516	181	16.2	215	2.63	132	12.03	235	0.98	185	216	N	HSCR	Y	bulk_RNA	——	——
P_181	0-12	18	M	S-HSCR	6	N	Y	N	Y	585	209	13.3	189	4.01	179	7.82	177	1.09	196	217	N	HSCR	N	N	——	——
P_34	0-12	208	M	L-HSCR	10	Pre	Uncertain	Uncertain	Uncertain	516	182	16.6	221	6.64	218	6.47	142	1	188	218	N	HSCR	Y	N	——	——
P_201	0-12	201	M	L-HSCR	7.5	Pre_and_Post	Uncertain	N	N	1227	237	32.1	237	24.58	236	2.54	14	4.9	235	219	N	HSCR	N	N	——	——
P_179	0-12	103	M	S-HSCR	6.7	N	Y	Y	Y	558	197	13.8	192	3.86	173	8.35	193	1.32	212	220	N	HSCR	N	N	——	——
P_233	0-12	207	M	L-HSCR	9.5	Pre	Y	N	Y	554	195	15.7	210	5.34	200	9.03	208	0.84	158	221	N	HSCR	N	N	——	——
P_212	0-12	52	M	L-HSCR	6.4	N	Y	N	Y	540	188	16.3	216	7.17	222	6.97	159	1.04	191	222	N	HSCR	N	N	——	——
P_215	0-12	82	M	L-HSCR	8.6	N	Y	N	Y	900	234	16.6	220	8.87	231	4.86	63	2.68	233	223	N	HSCR	Y	bulk_RNA	——	——
P_56	0-12	116	M	S-HSCR	7.5	Pre	Y	Y	Y	524	184	14.4	196	4.59	190	8.1	187	10.8	237	224	N	HSCR	N	N	——	——
P_205	0-12	132	M	L-HSCR	5.2	Pre_and_Post	Uncertain	Uncertain	Uncertain	573	207	15	202	6.14	211	7.14	163	1.34	214	225	N	HSCR	Y	bulk_RNA	——	——
P_111	0-12	97	M	S-HSCR	7.5	Pre	Y	Y	Y	514	180	16.6	219	7.14	221	8.13	189	1.16	202	226	N	HSCR	N	N	——	——
P_199	0-12	107	M	L-HSCR	8.3	Pre_and_Post	Y	N	Y	738	226	14.9	201	3.66	167	8.82	203	1.37	215	227	N	HSCR	Y	bulk_RNA	——	——
P_77	0-12	91	F	S-HSCR	7.5	N	Y	N	Y	623	213	15.3	207	5.05	196	8.87	204	1.07	194	228	Y	HSCR	N	ST_map	HD32	HS583
P_8	0-12	65	F	S-HSCR	6.7	Pre	Y	Y	Uncertain	471	148	17.6	226	5.28	198	10.56	220	1.58	222	229	N	HSCR	Y	bulk_RNA	——	——
P_213	0-12	178	F	L-HSCR	7.7	Pre	Y	N	Y	855	231	15.3	205	7.07	219	6.4	136	1.62	224	230	N	HSCR	N	N	——	——
P_68	0-12	211	F	L-HSCR	6.5	Pre	Y	N	Y	855	232	15.3	206	7.07	220	6.4	138	1.62	225	231	N	HSCR	N	N	——	——
P_200	0-12	152	M	L-HSCR	3.6	N	Y	N	Y	449	137	20.2	233	6.34	212	11.74	228	1.66	226	232	N	HSCR	Y	bulk_RNA	——	——
P_167	0-12	14	M	S-HSCR	7	N	Y	Y	Y	557	196	17.8	227	6.11	210	9.83	217	1.25	208	233	N	HSCR	N	N	——	——
P_177	0-12	17	F	S-HSCR	4.6	Pre	Y	N	Y	771	228	17	224	5.95	209	8.82	202	1.17	205	234	N	HSCR	N	N	——	——
P_210	0-12	177	F	L-HSCR	8.6	N	Y	N	Y	652	218	19.6	231	8.45	230	8.19	190	2.83	234	235	N	HSCR	N	N	——	——
P_204	0-12	51	M	L-HSCR	5	N	Y	Y	Y	600	211	23.6	234	5.59	203	11.81	230	2.2	231	237	N	HSCR	Y	bulk_RNA	——	——
