## supplemental table 2 for "Ischemia promotes hypertrophic nerve trunk formation and enteric neuron cell death in Hirschsprung’s disease"

### Sheet: Sheet1
Gene symbol	Annotation	Source
TCF4	HSCR susceptibility gene	PMID: 17436254
PTCH1	HSCR susceptibility gene	PMID: 24073265
ECE1	HSCR susceptibility gene	PMID: 36619519
NCLN	HSCR susceptibility gene	PMID: 28274275
NKX2-1	HSCR susceptibility gene	PMID: 18081917
UBR4	HSCR susceptibility gene	PMID: 30970187
ACSS2	HSCR susceptibility gene	PMID: 30970187
ARTN	HSCR susceptibility gene	PMID: 21206993
BACE2	HSCR susceptibility gene	PMID: 35110536
DENND3	HSCR susceptibility gene	PMID: 29483666
DLL3	HSCR susceptibility gene	PMID: 24073265
DNMT3B	HSCR susceptibility gene	PMID: 28740121
DSCAM	HSCR susceptibility gene	PMID: 23671607
EDN3	HSCR susceptibility gene	PMID: 11434563
EDNRB	HSCR susceptibility gene	PMID: 11434563
ENO3	HSCR susceptibility gene	PMID: 30970187
ERBB2	HSCR susceptibility gene	PMID: 33720042
FMTC	HSCR susceptibility gene	PMID: 9681852
GDNF	HSCR susceptibility gene	PMID: 32687927
GFRA1	HSCR susceptibility gene	PMID: 30594740
GLI1	HSCR susceptibility gene	PMID: 26261006
GLI2	HSCR susceptibility gene	PMID: 26261006
GLI3	HSCR susceptibility gene	PMID: 26261006
IHH	HSCR susceptibility gene	PMID: 29601828
IKBKAP	HSCR susceptibility gene	PMID: 35800263
ITGB4	HSCR susceptibility gene	PMID: 32418639
KIFBP	HSCR susceptibility gene	PMID: 29884794
L1CAM	HSCR susceptibility gene	PMID: 19641926
MEN2A	HSCR susceptibility gene	PMID: 22584708
MEN2B	HSCR susceptibility gene	PMID: 22584708
NRG1	HSCR susceptibility gene	PMID: 30180823
NRG3	HSCR susceptibility gene	PMID: 28256518
NRTN	HSCR susceptibility gene	PMID: 18970938
NUP98	HSCR susceptibility gene	PMID: 28274275
PHOX2B	HSCR susceptibility gene	PMID: 23342068
PSPN	HSCR susceptibility gene	PMID: 21206993
PTK2	HSCR susceptibility gene	PMID: 30217742
RET	HSCR susceptibility gene	PMID: 28256518
SEMA3C	HSCR susceptibility gene	PMID: 25839327
SEMA3D	HSCR susceptibility gene	PMID: 25839327
SH3PXD2A	HSCR susceptibility gene	PMID: 30970187
SOX10	HSCR susceptibility gene	PMID: 9425902
TBATA	HSCR susceptibility gene	PMID: 28274275
VCL	HSCR susceptibility gene	PMID: 28342760
ZEB2	HSCR susceptibility gene	PMID: 19183406
BCL2	response to ischemia	GO:0002931
BCL2L2	response to ischemia	GO:0002931
CAMK2A	response to ischemia	GO:0002931
CASP9	response to ischemia	GO:0002931
CASR	response to ischemia	GO:0002931
CAV1	response to ischemia	GO:0002931
CSF1	response to ischemia	GO:0002931
CSF1R	response to ischemia	GO:0002931
CX3CR1	response to ischemia	GO:0002931
EEF2	response to ischemia	GO:0002931
EGR1	response to ischemia	GO:0002931
EIF4EBP1	response to ischemia	GO:0002931
GJA1	response to ischemia	GO:0002931
GJB2	response to ischemia	GO:0002931
GPR31	response to ischemia	GO:0002931
HK2	response to ischemia	GO:0002931
HSPD1	response to ischemia	GO:0002931
KCNJ11	response to ischemia	GO:0002931
MAP3K5	response to ischemia	GO:0002931
P2RX4	response to ischemia	GO:0002931
P2RX7	response to ischemia	GO:0002931
MAP2K6	response to ischemia	GO:0002931
REST	response to ischemia	GO:0002931
CX3CL1	response to ischemia	GO:0002931
SLC8A2	response to ischemia	GO:0002931
TP53	response to ischemia	GO:0002931
UCHL1	response to ischemia	GO:0002931
PER2	response to ischemia	GO:0002931
SQSTM1	response to ischemia	GO:0002931
AIFM1	response to ischemia	GO:0002931
ROCK2	response to ischemia	GO:0002931
PPIF	response to ischemia	GO:0002931
STUB1	response to ischemia	GO:0002931
CIB1	response to ischemia	GO:0002931
HYOU1	response to ischemia	GO:0002931
PPARGC1A	response to ischemia	GO:0002931
BVES	response to ischemia	GO:0002931
P2RX2	response to ischemia	GO:0002931
FAIM2	response to ischemia	GO:0002931
ABRAXAS2	response to ischemia	GO:0002931
SIRT5	response to ischemia	GO:0002931
MLYCD	response to ischemia	GO:0002931
PANX1	response to ischemia	GO:0002931
EEF2K	response to ischemia	GO:0002931
TREM2	response to ischemia	GO:0002931
RNLS	response to ischemia	GO:0002931
PANX2	response to ischemia	GO:0002931
TIGAR	response to ischemia	GO:0002931
ARID1B	response to ischemia	GO:0002931
PINK1	response to ischemia	GO:0002931
NDNF	response to ischemia	GO:0002931
CPEB4	response to ischemia	GO:0002931
GPR151	response to ischemia	GO:0002931
SLC26A5	response to ischemia	GO:0002931
MIR195	response to ischemia	GO:0002931
FASLG	positive regulation of neuron apoptotic process	GO:0043525
RHOA	positive regulation of neuron apoptotic process	GO:0043525
ASCL1	positive regulation of neuron apoptotic process	GO:0043525
ATF4	positive regulation of neuron apoptotic process	GO:0043525
ATM	positive regulation of neuron apoptotic process	GO:0043525
BAX	positive regulation of neuron apoptotic process	GO:0043525
CASP2	positive regulation of neuron apoptotic process	GO:0043525
CASP3	positive regulation of neuron apoptotic process	GO:0043525
CASP9	positive regulation of neuron apoptotic process	GO:0043525
CDC34	positive regulation of neuron apoptotic process	GO:0043525
CDC42	positive regulation of neuron apoptotic process	GO:0043525
CDK5	positive regulation of neuron apoptotic process	GO:0043525
ATF2	positive regulation of neuron apoptotic process	GO:0043525
CTNNB1	positive regulation of neuron apoptotic process	GO:0043525
CTSZ	positive regulation of neuron apoptotic process	GO:0043525
DDIT3	positive regulation of neuron apoptotic process	GO:0043525
NQO1	positive regulation of neuron apoptotic process	GO:0043525
EPHA7	positive regulation of neuron apoptotic process	GO:0043525
FOXO3	positive regulation of neuron apoptotic process	GO:0043525
GRN	positive regulation of neuron apoptotic process	GO:0043525
GRIK2	positive regulation of neuron apoptotic process	GO:0043525
GRIK5	positive regulation of neuron apoptotic process	GO:0043525
GSK3A	positive regulation of neuron apoptotic process	GO:0043525
ITGA1	positive regulation of neuron apoptotic process	GO:0043525
ITGAM	positive regulation of neuron apoptotic process	GO:0043525
JUN	positive regulation of neuron apoptotic process	GO:0043525
MCL1	positive regulation of neuron apoptotic process	GO:0043525
MAP3K11	positive regulation of neuron apoptotic process	GO:0043525
MYB	positive regulation of neuron apoptotic process	GO:0043525
MYBL2	positive regulation of neuron apoptotic process	GO:0043525
NF1	positive regulation of neuron apoptotic process	GO:0043525
NQO2	positive regulation of neuron apoptotic process	GO:0043525
PAK3	positive regulation of neuron apoptotic process	GO:0043525
PIN1	positive regulation of neuron apoptotic process	GO:0043525
PITX3	positive regulation of neuron apoptotic process	GO:0043525
PRNP	positive regulation of neuron apoptotic process	GO:0043525
RAPSN	positive regulation of neuron apoptotic process	GO:0043525
CCL3	positive regulation of neuron apoptotic process	GO:0043525
MAP2K4	positive regulation of neuron apoptotic process	GO:0043525
SRPK2	positive regulation of neuron apoptotic process	GO:0043525
TFAP2A	positive regulation of neuron apoptotic process	GO:0043525
TFAP2B	positive regulation of neuron apoptotic process	GO:0043525
TGFB2	positive regulation of neuron apoptotic process	GO:0043525
TNF	positive regulation of neuron apoptotic process	GO:0043525
TP53	positive regulation of neuron apoptotic process	GO:0043525
TYROBP	positive regulation of neuron apoptotic process	GO:0043525
CDK5R1	positive regulation of neuron apoptotic process	GO:0043525
UBE2M	positive regulation of neuron apoptotic process	GO:0043525
AIFM1	positive regulation of neuron apoptotic process	GO:0043525
HDAC4	positive regulation of neuron apoptotic process	GO:0043525
BCL2L11	positive regulation of neuron apoptotic process	GO:0043525
BACE1	positive regulation of neuron apoptotic process	GO:0043525
NUPR1	positive regulation of neuron apoptotic process	GO:0043525
FIS1	positive regulation of neuron apoptotic process	GO:0043525
FBXW7	positive regulation of neuron apoptotic process	GO:0043525
PCSK9	positive regulation of neuron apoptotic process	GO:0043525
MIR125B1	positive regulation of neuron apoptotic process	GO:0043525
MIR200A	positive regulation of neuron apoptotic process	GO:0043525
MIR98	positive regulation of neuron apoptotic process	GO:0043525
PARP1	Zinc ion response	GO:0071294
TSPO	Zinc ion response	GO:0071294
CREB1	Zinc ion response	GO:0071294
GLRA1	Zinc ion response	GO:0071294
GLRA2	Zinc ion response	GO:0071294
KCNK3	Zinc ion response	GO:0071294
MT1A	Zinc ion response	GO:0071294
MT1B	Zinc ion response	GO:0071294
MT1E	Zinc ion response	GO:0071294
MT1F	Zinc ion response	GO:0071294
MT1G	Zinc ion response	GO:0071294
MT1H	Zinc ion response	GO:0071294
MT1M	Zinc ion response	GO:0071294
MT1X	Zinc ion response	GO:0071294
MT2A	Zinc ion response	GO:0071294
MT3	Zinc ion response	GO:0071294
MTF1	Zinc ion response	GO:0071294
P2RX4	Zinc ion response	GO:0071294
ATP13A2	Zinc ion response	GO:0071294
ZNF658	Zinc ion response	GO:0071294
HVCN1	Zinc ion response	GO:0071294
MT4	Zinc ion response	GO:0071294
MT1DP	Zinc ion response	GO:0071294
MT1HL1	Zinc ion response	GO:0071294
