## supplemental table 4 for "Ischemia promotes hypertrophic nerve trunk formation and enteric neuron cell death in Hirschsprung’s disease"

### Sheet: Sheet1
full name	abbreviation	lineage	lineage marker	subpopulation marker	Pubmed ID
MKI67+ Germinal center B cells	MKI67+GCB	B cell	PTPRC+ CD19+ / IGHA+	CD19+ MME+ AICDA+ MKI67+	12604779
Germinal center B cells	GCB	B cell	PTPRC+ CD19+ / IGHA+	CD19+ AICDA+ MME+	12604779
B cell progenitor cells	ProB	B cell	PTPRC+ CD19+ / IGHA+	CD19+ RAG1+	12604779
IGL+ Tissue resident memory B cells	IGL+ Brm	B cell	PTPRC+ CD19+ / IGHA+	CD19+ C69+ IGLL1+	31730855
FCRL4+ Tissue resident memory B cells	FCRL4+Brm	B cell	PTPRC+ CD19+ / IGHA+	CD19+ C69+ FCRL4+	31730855
CD267+ Tissue resident memory B cells	CD267+ Brm	B cell	PTPRC+ CD19+ / IGHA+	CD19+ CD69+ TNFRSF13B+	31730855
Tissue resident memory B cells	Brm	B cell	PTPRC+ CD19+ / IGHA+	CD19+ CD69+	31730855
Plasmablast cells	Plasmablast	B cell	PTPRC+ CD19+ / IGHA+	CD19+ XBP1+ IGHG1+CD27+	12604779
Plasma cells	Plasma	B cell	PTPRC+ CD19+ / IGHA+	CD19- XBP1+ IGHA1+SDC1+	31730855
Lymphoid tissue inducer cells	LTi	T and ILC cells	PTPRC+ CD3E+	CD3D- CD3Elow KIT+ IL23R+ RORC+	21469096; 25603827
T helper 17 cells	Th17	T and ILC cells	PTPRC+ CD3E+	CD3D+ CD4+ CCR6+	19129757
T helper 2 cells	Th2	T and ILC cells	PTPRC+ CD3E+	CD3D+ CD4+ IL17RB+	21205894; 17635955
Regulatory T cells	Treg	T and ILC cells	PTPRC+ CD3E+	CD3D+ CD4+ FOXP3+ CTLA4+	32017635
T follicular helper cells	Tfh	T and ILC cells	PTPRC+ CD3E+	CD3D+ CD4+ PDCD1+	30076099
CD4+ naïve T cells	CD4T_naive	T and ILC cells	PTPRC+ CD3E+	CD3D+ CD4+ SELLhi CCR7h+	19859082; 14511230
CD8+ naïve T cells	CD8T_naive	T and ILC cells	PTPRC+ CD3E+	CD3D+ CD8A+ SELLhi CCR7hi	19859082; 14511230
Central memory T cells	CD8Tcm	T and ILC cells	PTPRC+ CD3E+	CD3D+ CD8A+ SELLmid CCR7mid	29570776
ZNF683+ CD8+αβ and γδ T cells	ZNF683+ CD8Tgd	T and ILC cells	PTPRC+ CD3E+	CD3D+ CD8A+ TRDV1hi ZNF683+	31730855
CD39+ CD8+αβ and γδ T cells	CD39+ CD8Tgd	T and ILC cells	PTPRC+ CD3E+	CD3D+ CD8A+ TRDV1mid ENTPD1+	31730855
CD8+tissue resident memory T cells	CD8Trm	T and ILC cells	PTPRC+ CD3E+	CD3D+ CD8A+ ITGAE+	34480118; 30158938
CD8+ effector memory T cells	CD8Tem	T and ILC cells	PTPRC+ CD3E+	CD3D+ CD8A+ PRF1mid GZMKhi GZMB+	35704599; 31730855
CD8+ CX3CR1+ effector memory T cells	CX3CR1+ CD8Tem	T and ILC cells	PTPRC+ CD3E+	CD3D+ CD8A+ GZMBhi CX3CR1+	34480118; 21376175
MKI67+ T cells	MKI67+ T	T and ILC cells	PTPRC+ CD3E+	CD3D+ MKI67+	——
γδT cells	gdT	T and ILC cells	PTPRC+ CD3E+	CD3D+ CD8A- CD4- TRDV2+	32225004
Natural killer cells	NK	T and ILC cells	PTPRC+ CD3E+	CD3Elow CD3D- KLRB1+ KLRC1+	31730855
IL1B+ Macrophage	IL1B+ M	Myeloid cells	PTPRC+ CD3E- CD19-	CD14+ IL1B+ S100A8+ S100A9+	24398220
C1Q+ Macrophage	C1Q+ M	Myeloid cells	PTPRC+ CD3E- CD19-	CD14+ C1QAmid	24398220
LYVE1+ Macrophage	LYVE1+ M	Myeloid cells	PTPRC+ CD3E- CD19-	CD14+ LYVE1+	24398220
APOE+ Macrophage	APOE+ M	Myeloid cells	PTPRC+ CD3E- CD19-	CD14+ APOE+ APOC1+	24398220
MKI67+ Macrophage	MKI67+ M	Myeloid cells	PTPRC+ CD3E- CD19-	CD14+ MKI67+	24398220
Conventional II dendritic cells	cDC2	Myeloid cells	PTPRC+ CD3E- CD19-	CD14- MHC-IIhi ITGAX+ CD1C+	29313948
Conventional I dendritic cells	cDC1	Myeloid cells	PTPRC+ CD3E- CD19-	CD14- MHC-IIhi ITGAX+ CLEC9A+ CADM1+	29313948
LAMP3+ dendritic cells	LAMP3+ DC	Myeloid cells	PTPRC+ CD3E- CD19-	CD14- MHC-IIhi ITGAX+ LAMP3+	33601412
Plasmacytoid dendritic cells	pDC	Myeloid cells	PTPRC+ CD3E- CD19-	CD14- MHC-IIhi CLEC4C+ IL3RA+	29313948
Mast cells	Mast	Myeloid cells	PTPRC+ CD3E- CD19-	CD4- CD14- GATA2+ TPSB2+	33609626; 33479210
VSTM2A+ Telocyte cells	VSTM2A+ Telocyte	Fibroblast-like cells	PTPRC- RGS5- Collagen+	PDGFRAhi VSTM2A+	32084389; 30270042
NPY+ Telocyte cells	NPY+ Telocyte	Fibroblast-like cells	PTPRC- RGS5- Collagen+	PDGFRAhi NPY+	32084389; 30270042
Myofibroblasts	ACTA2+ FLC	Fibroblast-like cells	PTPRC- RGS5- Collagen+	PDGFRAmid ADAMDEC1+ ACTA2+ MYH11+	33290721; 30270042
SCARA5+ fibroblasts	SCARA5+ FLC	Fibroblast-like cells	PTPRC- RGS5- Collagen+	PDGFRAmid ADAMDEC1+ SCARA5+	33290721; 30270042
CCL19+ fibroblasts	CCL19+ FLC	Fibroblast-like cells	PTPRC- RGS5- Collagen+	PDGFRAmid ADAMDEC1+ CCL19+	33290721; 30270042
GREM1+ fibroblasts	GREM1+ FLC	Fibroblast-like cells	PTPRC- RGS5- Collagen+	PDGFRAmid GREM1+ CPZ+	33290721; 32084389; 30270042
APOD+ fibroblasts	APOD+ FLC	Fibroblast-like cells	PTPRC- RGS5- Collagen+	PDGFRAmid APODmid	——
CLDN1+ fibroblasts	CLDN1+ FLC	Fibroblast-like cells	PTPRC- RGS5- Collagen+	PDGFRAmid APODhi CLDN1+	——
KCNN3+ fibroblasts	KCNN3+ FLC	Fibroblast-like cells	PTPRC- RGS5- Collagen+	PDGFRAhi KCNN3+ THBS4+	33290721; 30270042
RGS5+ pericyte cells	RGS5+ Pericyte	perivascular cells	PTPRC- RGS5+	RGS5hi	31730855
Vascular smooth muscle cells	vSMC	perivascular cells	PTPRC- RGS5+	RGS5mid MYH11hi ACTA2+	31730855
CCL2+ pericyte cells	CCL2+ Pericyte	perivascular cells	PTPRC- RGS5+	RGS5mid CCL2+	31730855
lymphatic endothelial cells	EC_Lym	Endothelial cells	PTPRC- PECAM1+	LYVE1+ PROX1+	33290721
Venous endothelial cells	EC_Venous	Endothelial cells	PTPRC- PECAM1+	ACKR1+ APLNR+	33290721
Arterial endothelial cells	EC_Arterial	Endothelial cells	PTPRC- PECAM1+	RGCC+ HEY1+	33290721
Epithelial stem cells	Epi_stem	Epithelial cells	PTPRC- EPCAM+	OLFM4+ LRG5+ ASCL2+	17934449; 20683682; 19450592
Transit-amplifying cells	TA	Epithelial cells	PTPRC- EPCAM+	OLFM4+ MKI67+	20683682; 19450592
Enterocytes	——	Epithelial cells	PTPRC- EPCAM+	OLFM4mid	20683682; 19450592
SLC26A3+ Enterocytes	——	Epithelial cells	PTPRC- EPCAM +	LCN2hi SLC26A3+	18808327
LYZ+ Enterocytes	——	Epithelial cells	PTPRC- EPCAM+	LYZ+	18808327
BEST4+ Enterocytes	——	Epithelial cells	PTPRC- EPCAM+	BEST4+ OTOP2+	31730855; 30814735
RETNLB+ Goblet cells	RETNLB+ Goblet	Epithelial cells	PTPRC- EPCAM+	MUC2mid RETNLB+ FRZB+	18808327
ACHE+ Goblet cells	ACHE+ Goblet	Epithelial cells	PTPRC- EPCAM+	MUC2hi ZG16+ ACHE+	18808327
Tuft cells	Tuft	Epithelial cells	PTPRC- EPCAM+	TRPM5+ IL17RB+	31730855
Enteroendocrine cells	Enteroendocrine	Epithelial cells	PTPRC- EPCAM+	CHGB+ CHGA+ NEUROD1+	31730855
Glial cells	Glial	Glial cells	PTPRC- S100B+	——	21455324
